# A genome wide association study to identify germline variants associated with cancer-associated cachexia - a preliminary analysis

**DOI:** 10.1101/2023.07.24.23293083

**Authors:** Ashok Narasimhan, Mahalakshmi Kumaran, Ioannis Gioulbasanis, Richard J E Skipworth, Oliver F Bathe, Stein Kaasa, Florian Strasser, Bruno Gagnon, Vickie Baracos, Sambasivarao Damaraju

## Abstract

**Background:** Cancer cachexia is characterized by severe loss of muscle and fat involving a complex interplay of host-tumor interactions. While much emphasis has been made in understanding the molecular mechanisms associated with cachexia, understanding the heritable component of cachexia remains less explored. The current study aims to identify Copy Number Variants (CNV) as genetic susceptibility determinants for weight loss in patients with cancer cachexia using genome wide association study (GWAS) approach.

**Methods:** A total of 174 age-matched patients with esophagogastric or lung cancer were classified as weight losing (>10% weight loss) or weight stable participants (<2% weight loss). DNA was genotyped using Affymetrix SNP 6.0 arrays to profile CNVs. We tested CNVs with >5% frequency in the population for association with weight loss. Pathway analysis was performed using the genes embedded within CNVs. To understand if the CNVs in the present study are also expressed in skeletal muscle of patients with cachexia, we utilized two publicly available human gene expression datasets to infer the relevance of identified genes in the context of cachexia.

**Results:** Among the associated CNVs, 5414 CNVs had embedded protein coding genes. Of these, 1583 CNVs were present at >5% frequency. We combined multiple contiguous CNVs within the same genomic region and called them Copy Number Variable Region (CNVR). This led to identifying 896 non-redundant CNV/CNVRs which encompassed 803 protein coding genes. Genes embedded within CNVs were enriched for several pathways implicated in cachexia and muscle wasting including JAK-STAT signaling, Oncostatin M signaling, Wnt signaling and PI3K-Akt signaling. This is the first proof of principle GWAS study to identify CNVs as genetic determinants for cancer cachexia. Further, we show that a subset of CNV/CNVR embedded genes identified in the current study are common with the previously published skeletal muscle gene expression datasets, indicating that expression of CNV/CNVR genes in muscle may have functional consequences in patients with cachexia These genes include CPT1B, SPON1, LOXL1, NFAT5, RBFOX1 and PCSK6 to name a few.

**Conclusion:** This is the first proof of principle GWAS study to identify CNVs as genetic determinants for cancer cachexia. The data generated will aid in future replication studies in larger cohorts to account for genetic susceptibility to weight loss in patients with cancer cachexia.
