## Supplemental Table 2 for "A genome wide association study to identify germline variants associated with cancer-associated cachexia - a preliminary analysis"

### Sheet: Sheet1
Supplementary table S2. Complete list of genes embedded within CNVs/CNVRs shown to be differentially expressed in skeletal muscle of patients with cancer cachexia
Genomic Coordinates	1000 genomes/DGV (Y/N)	Size	Copy Gain		Copy Loss		Total Aberrations	Total frequency %	Gain case Freq %	Gain control Freq %	Loss case Freq %	Loss control Freq %	p-value(attribute)	Overlapping gene
			Case	Control	Case	Control
chr7:143914612-143929685	Y	15076	10	21	24	17	72	41.3793	14.0845	20.3883	33.8028	16.5049	0.0203477-0.0395952	OR2A1-AS1, OR2A42
chr22:51006226-51016725	Y	10502	7	4	12	3	26	14.9425	9.85915	3.8835	16.9014	2.91262	0.000966439-0.0182896	CPT1B
chr16:16282313-16357764	Y	75459	6	3	3	13	25	14.3678	8.4507	2.91262	4.22535	12.6214	0.0142672-0.0453687	ABCC6, NOMO3
chr3:50344972-50454597	Y	109636	9	8	8	0	25	14.3678	12.6761	7.76699	11.2676	0	0.00690325-0.0469546	RASSF1, CYB561D2, CACNA2D2
chr7:150489319-150501847	Y	12530	4	0	9	9	22	12.6437	5.6338	0	12.6761	8.73786	0.00283637-0.0321652	TMEM176B, TMEM176A
chr21:40190571-40190670	N	100	7	6	0	8	21	12.069	9.85915	5.82524	0	7.76699	0.0388409	ETS2
chr3:133009848-133011437	N	1590	0	1	13	7	21	12.069	0	0.970874	18.3099	6.79612	0.0481256	TMEM108
chr3:133012075-133014938	N	2865	0	1	13	7	21	12.069	0	0.970874	18.3099	6.79612	0.0183819-0.0481256	TMEM108
chr22:21728129-21805650	Y	77524	10	4	5	2	21	12.069	14.0845	3.8835	7.04225	1.94175	0.0156122-0.0181907	RIMBP3B, HIC2
chr19:50353707-50402542	Y	48841	7	5	7	1	20	11.4943	9.85915	4.85437	9.85915	0.970874	0.0079675-0.0434907	PNKP, AKT1S1, TBC1D17, IL4I1
chr21:40190745-40190820	N	76	7	5	0	7	19	10.9195	9.85915	4.85437	0	6.79612	0.0414436	ETS2
chr20:62275230-62280003	Y	4774	7	5	5	1	18	10.3448	9.85915	4.85437	7.04225	0.970874	0.0369868	STMN3
chr3:64752341-64754300	Y	1960	4	0	7	6	17	9.77011	5.6338	0	9.85915	5.82524	0.0279656	ADAMTS9-AS2
chr7:100769756-100789977	Y	20225	4	0	1	11	16	9.1954	5.6338	0	1.40845	10.6796	0.00388307-0.0106178	SERPINE1
chr11:124946298-124947103	Y	806	5	3	6	1	15	8.62069	7.04225	2.91262	8.4507	0.970874	0.0180991	SLC37A2
chr15:101879092-101881492	Y	2401	8	2	2	3	15	8.62069	11.2676	1.94175	2.8169	2.91262	0.0341596	PCSK6
chr15:74240329-74242377	N	2049	5	2	6	2	15	8.62069	7.04225	1.94175	8.4507	1.94175	0.0271797	LOXL1
chr16:84361522-84377707	Y	16186	10	1	2	2	15	8.62069	14.0845	0.970874	2.8169	1.94175	0.00195693	WFDC1
chr3:89270562-89271140	Y	579	7	5	3	0	15	8.62069	9.85915	4.85437	4.22535	0	0.0434907	EPHA3
chr17:62526889-62540745	Y	13860	6	2	5	2	15	8.62069	8.4507	1.94175	7.04225	1.94175	0.0221496-0.0495418	CEP95, SMURF2
chr22:37575016-37578883	Y	3869	5	5	4	0	14	8.04598	7.04225	4.85437	5.6338	0	0.0307348-0.0401051	C1QTNF6
chr4:175231373-175250343	Y	18974	4	3	6	1	14	8.04598	5.6338	2.91262	8.4507	0.970874	0.00428217-0.0288085	CEP44
chr16:69714340-69734578	Y	20239	6	4	3	0	13	7.47126	8.4507	3.8835	4.22535	0	0.044407	NFAT5
chr3:65605257-65608129	Y	2873	2	4	6	1	13	7.47126	2.8169	3.8835	8.4507	0.970874	0.0457202	MAGI1
chr3:89186869-89187058	Y	190	3	5	5	0	13	7.47126	4.22535	4.85437	7.04225	0	0.0237956	EPHA3
chr3:184087831-184112540	Y	24713	5	0	2	6	13	7.47126	7.04225	0	2.8169	5.82524	0.00945382-0.0357711	THPO, CHRD
chr6:36928408-36937172	Y	8769	6	4	3	0	13	7.47126	8.4507	3.8835	4.22535	0	0.044407-0.044407	PI16,MTCH1
chr11:14185641-14190574	N	4936	2	5	5	0	12	6.89655	2.8169	4.85437	7.04225	0	0.0162242-0.0489359	SPON1
chr11:63491191-63518775	N	27586	6	3	3	0	12	6.89655	8.4507	2.91262	4.22535	0	0.0263238-0.0263238	RTN3
chr19:19647199-19653445	N	6247	5	2	4	1	12	6.89655	7.04225	1.94175	5.6338	0.970874	0.0422506	CILP2
chr21:45777972-45783129	Y	5158	6	3	3	0	12	6.89655	8.4507	2.91262	4.22535	0	0.0263238	TRPM2
chr21:45784293-45789727	Y	5435	6	2	3	1	12	6.89655	8.4507	1.94175	4.22535	0.970874	0.0441669	TRPM2
chr3:49935241-49936184	Y	944	6	2	3	1	12	6.89655	8.4507	1.94175	4.22535	0.970874	0.0441669	MST1R
chr10:116312679-116314472	Y	1794	0	0	8	3	11	6.32184	0	0	11.2676	2.91262	0.0260304	ABLIM1
chr14:92541029-92542191	Y	1163	8	3	0	0	11	6.32184	11.2676	2.91262	0	0	0.0260304	ATXN3
chr15:74216073-74223333	N	7261	5	3	3	0	11	6.32184	7.04225	2.91262	4.22535	0	0.0445067	LOXL1
chr16:80657762-80666007	Y	8247	0	0	8	3	11	6.32184	0	0	11.2676	2.91262	0.0260304-0.0260304	CDYL2
chr16:83935825-83952525	Y	16703	7	2	0	2	11	6.32184	9.85915	1.94175	0	1.94175	0.02047-0.0498362	MLYCD
chr17:8931790-8932560	Y	771	4	0	2	5	11	6.32184	5.6338	0	2.8169	4.85437	0.0429694	NTN1
chr2:98855664-98862425	Y	6762	3	0	5	3	11	6.32184	4.22535	0	7.04225	2.91262	0.0445067	VWA3B
chr21:43689861-43692288	Y	2428	4	0	2	5	11	6.32184	5.6338	0	2.8169	4.85437	0.0429694	ABCG1
chr3:64851817-64852662	N	846	0	3	6	2	11	6.32184	0	2.91262	8.4507	1.94175	0.0498165	ADAMTS9-AS2
chr3:65963915-65967825	Y	3911	0	0	8	3	11	6.32184	0	0	11.2676	2.91262	0.0260304	MAGI1
chr11:1749547-1761180	Y	11634	6	2	2	0	10	5.74713	8.4507	1.94175	2.8169	0	0.027847	IFITM10
chr12:417662-429174	Y	11514	5	1	0	4	10	5.74713	7.04225	0.970874	0	3.8835	0.0263648-0.036791	KDM5A
chr15:41134491-41155213	Y	20723	5	2	3	0	10	5.74713	7.04225	1.94175	4.22535	0	0.0240196	SPINT1
chr22:37956618-37968244	Y	11627	6	2	2	0	10	5.74713	8.4507	1.94175	2.8169	0	0.027847	LGALS2
chr8:52657648-52664698	Y	7051	4	1	4	1	10	5.74713	5.6338	0.970874	5.6338	0.970874	0.0342514	PXDNL
chr1:41235050-41260195	Y	25146	5	1	3	0	9	5.17241	7.04225	0.970874	4.22535	0	0.00949092	KCNQ4
chr10:63829550-63842590	Y	13042	7	2	0	0	9	5.17241	9.85915	1.94175	0	0	0.02047-0.02047	ARID5B
chr11:92097737-92098031	Y	295	0	0	7	2	9	5.17241	0	0	9.85915	1.94175	0.02047	FAT3
chr12:122379015-122380190	N	1176	6	1	1	1	9	5.17241	8.4507	0.970874	1.40845	0.970874	0.0452118	WDR66
chr16:7081202-7081473	Y	272	0	0	7	2	9	5.17241	0	0	9.85915	1.94175	0.02047	RBFOX1
chr16:7090484-7104372	Y	13889	0	0	7	2	9	5.17241	0	0	9.85915	1.94175	0.02047	RBFOX1
chr19:10001212-10001985	Y	774	6	1	0	2	9	5.17241	8.4507	0.970874	0	1.94175	0.0252289	OLFM2
chr20:36815273-36853197	Y	37925	6	1	2	0	9	5.17241	8.4507	0.970874	2.8169	0	0.00997041	KIAA1755
chr3:16262773-16275740	Y	12968	6	1	1	1	9	5.17241	8.4507	0.970874	1.40845	0.970874	0.0452118	GALNT15
chr6:6143294-6152827	Y	9534	0	0	7	2	9	5.17241	0	0	9.85915	1.94175	0.02047	F13A1
chr8:97912155-97941790	N	29636	7	2	0	0	9	5.17241	9.85915	1.94175	0	0	0.02047	CPQ
